# Decomposed interaction testing improves detection of genetic modifiers of the relationship of dietary omega-3 fatty acid intake and its plasma biomarkers with hsCRP in the UK Biobank

**DOI:** 10.1101/2024.09.09.24313018

**Authors:** Kenneth E. Westerman, Chirag J. Patel, James B. Meigs, Daniel I. Chasman, Alisa K. Manning

## Abstract

Discovery and translation of gene-environment interactions (GxEs) influencing clinical outcomes is limited by low statistical power and poor mechanistic understanding. Molecular omics data may help address these limitations, but their incorporation into GxE testing requires principled analytic approaches. We focused on genetic modification of the established mechanistic link between dietary long-chain omega-3 fatty acid (dN3FA) intake, plasma N3FA (pN3FA), and chronic inflammation as measured by high sensitivity CRP (hsCRP). We considered an approach that decomposes the overall genetic effect modification into components upstream and downstream of a molecular mediator to increase the potential to discover gene-N3FA interactions. Simulations demonstrated improved power of the upstream and downstream tests compared to the standard approach when the molecular mediator for many biologically plausible scenarios. The approach was applied in the UK Biobank (N = 188,700) with regression models that used measures of dN3FA (based on fish and fish oil intake), pN3FA (% of total fatty acids measured by nuclear magnetic resonance), and hsCRP. Mediation analysis showed that pN3FA fully mediated the dN3FA-hsCRP main effect relationship. Next, we separately tested modification of the dN3FA-hsCRP (“standard”), dN3FA-pN3FA (“upstream”), and pN3FA-hsCRP (“downstream”) associations. The known *FADS1-3* locus variant rs174535 reached *p* = 1.6x10^-12^ in the upstream discovery analysis, with no signal in the downstream analysis (*p* = 0.94). It would not have been prioritized based on a naïve analysis with dN3FA exposure and hsCRP outcome (*p* = 0.097), indicating the value of the decomposition approach. Gene-level enrichment testing of the genome-wide results further prioritized two genes from the downstream analysis, *CBLL1* and *MICA*, with links to immune cell counts and function. In summary, a molecular mediator-focused interaction testing approach enhanced statistical power to identify GxEs while homing in on relevant sub-components of the dN3FA-hsCRP pathway.
