## Supplemental Tables for "Decomposed interaction testing improves detection of genetic modifiers of the relationship of dietary omega-3 fatty acid intake and its plasma biomarkers with hsCRP in the UK Biobank"

### Sheet: S1-ukb_population
N	362371
Sex, % female	55.9
Age, years	56.0 (8.1)
BMI, kg/m^2	27.1 (4.5)
Oily fish intake (servings/d)	0.2 (0.1)
pN3FA (% of total fatty acids)	4.4 (1.5)

### Sheet: S2-n3fa_impute_weights_df
Dietary variable	Weight
oily_fish	3.6752184636091507
nonoily_fish	0.5049794285538982
fish_oil_touchscreen	0.6795596755931185
fish_oil_verbal	0.28157087509106493

### Sheet: S3-mediation_results
Exposure	Mediator	Outcome	Total effect	P - total	Mediated effect	P - mediated	Direct effect	P - direct
oily_fish	Omega_3_pct	hscrp_log	-0.028	0	-0.031	0	0.003	0.2
oily_fish	DHA_pct	hscrp_log	-0.028	0	-0.066	0	0.038	0
oily_fish	nonDHA_pct	hscrp_log	-0.028	0	-0.003	0	-0.024	0
fish_oil_touchscreen	Omega_3_pct	hscrp_log	-0.037	0	-0.02	0	-0.017	0
fish_oil_touchscreen	DHA_pct	hscrp_log	-0.037	0	-0.036	0	-0.001	0.8
fish_oil_touchscreen	nonDHA_pct	hscrp_log	-0.037	0	-0.005	0	-0.032	0
dn3fa	Omega_3_pct	hscrp_log	-0.023	0	-0.036	0	0.013	0
dn3fa	DHA_pct	hscrp_log	-0.022	0	-0.075	0	0.053	0
dn3fa	nonDHA_pct	hscrp_log	-0.023	0	-0.004	0	-0.019	0

### Sheet: S4-sugg_gwis_results
Pathway	Index variant	CHR	POS	EA	NEA	EAF	Beta_int	P_int_robust
upstream	rs174535	11	61551356	C	T	0.347	0.063	1.56585e-12
downstream	rs12354680	10	134927688	A	G	0.222	-0.013	2.3177e-07
upstream	rs79066399	13	83083288	T	A	0.168	-0.056	2.31891e-07
downstream	rs75839258	5	42052268	T	C	0.026	-0.033	2.88304e-07
downstream	rs34183754	1	163445187	A	ATT	0.507	-0.012	3.32579e-07
upstream	11:71987996_AC_A	11	71987996	A	AC	0.466	-0.044	3.51794e-07
downstream	rs12757180	1	160947314	A	G	0.312	-0.012	4.2014e-07
downstream	rs4273104	17	58049609	T	C	0.059	0.023	4.23286e-07
downstream	rs3785029	16	84148349	T	C	0.35	-0.011	5.46505e-07
upstream	rs76111919	10	123771234	T	G	0.032	-0.108	6.66087e-07
downstream	rs148508526	8	57946165	A	G	0.014	-0.044	7.07035e-07
upstream	rs2043085	15	58680954	C	T	0.604	-0.042	7.21963e-07
upstream	rs2779739	9	6816030	T	A	0.091	-0.068	1.04359e-06
upstream	rs71497465	9	132255405	CA	C	0.62	0.048	1.12837e-06
downstream	rs12577841	11	118194599	T	C	0.283	0.012	1.32764e-06
full	rs11955210	5	9968091	T	G	0.188	-0.023	1.38278e-06
upstream	rs28532354	7	33792744	A	T	0.173	-0.054	1.50059e-06
upstream	rs143275718	10	97709754	C	T	0.013	-0.171	1.99233e-06
upstream	rs540359640	7	56380445	G	A	0.031	-0.108	2.13626e-06
upstream	rs35257673	2	115798368	T	C	0.032	0.12	2.15169e-06
downstream	rs114925538	5	169696756	T	C	0.051	-0.023	2.54809e-06
full	rs61993226	15	25040085	C	T	0.034	0.049	2.63049e-06
downstream	rs147720554	4	99171873	G	C	0.034	-0.027	2.71441e-06
full	rs8042269	15	63361300	C	T	0.094	-0.03	2.79901e-06
downstream	5:42569826_CACATAT_C	5	42569826	C	CACATAT	0.016	-0.038	2.92747e-06
upstream	9:35639021_CT_C	9	35639021	C	CT	0.142	-0.057	3.06726e-06
full	rs115106632	17	19170869	T	A	0.017	0.071	3.11154e-06
full	rs117983578	17	35666023	A	G	0.046	-0.043	3.30643e-06
upstream	rs11589951	1	241475718	C	T	0.16	-0.052	3.30819e-06
downstream	rs374561946	13	74883868	AAT	A	0.108	0.017	3.40293e-06
full	rs17138784	5	115402958	G	A	0.03	-0.049	3.43186e-06
upstream	rs118164756	11	32008949	A	G	0.019	-0.132	3.44252e-06
upstream	rs184215871	19	15690310	C	T	0.096	-0.065	3.62798e-06
upstream	rs74968138	10	67388105	C	T	0.037	-0.101	4.00904e-06
downstream	rs12134607	1	102922923	T	C	0.13	-0.015	4.17521e-06
full	rs472391	6	138027229	T	C	0.219	-0.021	4.30366e-06
full	rs546574561	6	92949000	CAT	C	0.118	-0.027	4.38597e-06
downstream	rs1230423	7	17634634	C	T	0.093	-0.017	4.42855e-06
full	rs71598402	4	138530076	GC	G	0.259	-0.02	4.48321e-06
upstream	rs11622006	14	83540673	T	A	0.317	0.041	4.69932e-06
downstream	9:140458620_GTCAGAGGTC_G	9	140458620	G	GTCAGAGGTC	0.018	-0.037	4.84062e-06
upstream	6:166010792_TG_T	6	166010792	T	TG	0.154	-0.052	4.92833e-06

### Sheet: S5-sensitivity
Gene	Sub-pathway	Variant	Primary	Add E x gPC	Add G x Covariate	Add BMI
MYRF (FADS locus)	upstream	chr11:61551356:T:C_C	0.025 (1.77e-19)	0.028 (9.50e-24)	0.025 (4.35e-17)	0.025 (2.98e-19)
CBLL1	downstream	chr7:107396941:A:G_G	0.013 (7.02e-05)	0.013 (2.77e-05)	0.014 (5.18e-05)	0.011 (1.11e-04)
MICA	downstream	chr6:31381808:A:G_G	-0.013 (6.07e-04)	-0.016 (1.55e-05)	-0.011 (6.34e-03)	-0.013 (1.02e-04)
